# Mapping rare protein-coding variants on multi-organ imaging traits

**DOI:** 10.1101/2024.11.16.24317443

**Authors:** Yijun Fan, Jie Chen, Zirui Fan, Julio Chirinos, Jason L. Stein, Patrick F. Sullivan, Rujin Wang, Ajay Nadig, David Y. Zhang, Shuai Huang, Zhiwen Jiang, Peter Yi Guan, Xinjie Qian, Ting Li, Haoyue Li, Zehui Sun, Marylyn D. Ritchie, Joan O’Brien, Walter Witschey, Daniel J. Rader, Tengfei Li, Hongtu Zhu, Bingxin Zhao

**Affiliations:** Graduate Group in Applied Mathematics and Computational Science, University of Pennsylvania, Philadelphia, PA 19104, USA; Department of Biostatistics, University of North Carolina at Chapel Hill, Chapel Hill, NC 27599, USA; Department of Statistics and Data Science, University of Pennsylvania, Philadelphia, PA 19104, USA; Division of Cardiovascular Medicine, Hospital of the University of Pennsylvania, Philadelphia, PA 19104, USA; University of Pennsylvania Perelman School of Medicine, Philadelphia, PA 19104, USA; Department of Genetics, University of North Carolina at Chapel Hill, Chapel Hill, NC 27599, USA; UNC Neuroscience Center, University of North Carolina at Chapel Hill, Chapel Hill, NC 27599, USA; Regeneron Genetics Center, 777 Old Saw Mill River Rd., Tarrytown, NY, 10591, USA; Department of Biomedical Informatics, Harvard Medical School, Boston, MA 02115, USA; Stanley Center for Psychiatric Research, Broad Institute of MIT and Harvard, Cambridge, MA 02142, USA; Program in Medical and Population Genetics, Broad Institute of MIT and Harvard, Cambridge, MA 02142, USA; Analytic and Translational Genetics Unit, Massachusetts General Hospital, Boston, MA 02114, USA; Department of Genetics, Perelman School of Medicine, University of Pennsylvania, Philadelphia, PA 19104, USA; Department of Medicine, Perelman School of Medicine, University of Pennsylvania, Philadelphia, PA 19104, USA; Institute for Biomedical Informatics, Perelman School of Medicine, University of Pennsylvania Philadelphia, PA 19104, USA; Scheie Eye Institute, University of Pennsylvania, Philadelphia, PA 19104, USA; Penn Medicine Center for Ophthalmic Genetics in Complex Diseases, Philadelphia, PA 19104, USA; Department of Radiology, Perelman School of Medicine, University of Pennsylvania, Philadelphia, PA 19104, USA; Department of Radiology, University of North Carolina at Chapel Hill, Chapel Hill, NC 27599, USA; Biomedical Research Imaging Center, School of Medicine, University of North Carolina at Chapel Hill, Chapel Hill, NC 27599, USA; Department of Computer Science, University of North Carolina at Chapel Hill, Chapel Hill, NC 27599, USA; Department of Statistics and Operations Research, University of North Carolina at Chapel Hill, Chapel Hill, NC 27599, USA; Center for AI and Data Science for Integrated Diagnostics, Perelman School of Medicine, University of Pennsylvania, Philadelphia, PA 19104, USA; Population Aging Research Center, University of Pennsylvania, Philadelphia, PA 19104, USA; Institute for Translational Medicine and Therapeutics, University of Pennsylvania, Philadelphia, PA 19104, USA; Penn Center for Eye-Brain Health, Perelman School of Medicine, University of Pennsylvania, Philadelphia, PA 19104, USA

## Abstract

Human organ structure and function are important endophenotypes for clinical outcomes. Genome-wide association studies (GWAS) have identified numerous common variants associated with phenotypes derived from magnetic resonance imaging (MRI) of the brain and body. However, the role of rare protein-coding variations affecting organ size and function is largely unknown. Here we present an exome-wide association study that evaluates 596 multi-organ MRI traits across over 50,000 individuals from the UK Biobank. We identified 107 variant-level associations and 224 gene-based burden associations (67 unique gene-trait pairs) across all MRI modalities, including *PTEN* with total brain volume, *TTN* with regional peak circumferential strain in the heart left ventricle, and *TNFRSF13B* with spleen volume. The singleton burden model and AlphaMissense annotations contributed 8 unique gene-trait pairs including the association between an approved drug target gene of *KCNA5* and brain functional activity. The identified rare coding signals elucidate some shared genetic regulation across organs, prioritize previously identified GWAS loci, and are enriched for drug targets. Overall, we demonstrate how rare variants enhance our understanding of genetic effects on human organ morphology and function and their connections to complex diseases.
