## Supplementary material for "Mapping rare protein-coding variants on multi-organ imaging traits": Table1

### Sheet: T1_Gene_Significant_pair
Table 1. Significant gene-trait pairs for exome-wide gene-based burden test.
SYMBOL	Phenotype_ID	Phenotype_info	Organ/Category	CHR	GENPOS	MODEL	A1FREQ	BETA	LEFT_CI	RIGHT_CI	LOG10P	BETAorg	Unit	Replicated
PCK2	Liver_iron_corrected_T1_40062	Liver_MRI_126	liver	14	24094433	Mask_plof_int5.0.01	0.0143202	0.269995	0.209982	0.330008	17.9332	14.6025	ms	Yes
SLC30A10	Liver_iron_corrected_T1_40062	Liver_MRI_126	liver	1	219915459	Mask_int5.0.001	0.00110663	1.00448	0.791448	1.21751	19.6152	54.3266	ms	Yes
TANC1	Posterior_thigh_fat_free_muscle_volume_right_22404	Abdominal_composition_149	body muscle	2	159065938	Mask_plof.0.0001	7.31e-05	-1.31615	-1.73666	-0.895644	9.0688	-1.0557	L
SH2B3	Spleen_volume_21083	Abdominal_organ_composition_158	spleen	12	111418223	Mask_plof_Alpha.0.01	0.0041032	0.381495	0.287585	0.475405	14.772	0.025494	L	Yes
TNFRSF13B	Spleen_volume_21083	Abdominal_organ_composition_158	spleen	17	16939798	Mask_plof_Alpha.0.01	0.014426	0.403436	0.353045	0.453827	54.7653	0.0269603	L	Yes
MYCBP2	IFO_FA	mean FA of inferior fronto-occipital fasciculus	DTI parameters	13	77051119	Mask_plof.singleton	9.02e-05	-2.28143	-2.98659	-1.57627	9.64226	NA	NA
TTK	IFO_AD	mean AD of inferior fronto-occipital fasciculus	DTI parameters	6	80005856	Mask_plof_int5.0.01	0.00935888	0.225326	0.154051	0.296601	9.2379	NA	NA
AMPD3	SCC_AD	mean AD of splenium of corpus callosum	DTI parameters	11	10461526	Mask_plof_Alpha.0.01	0.0122508	-0.184363	-0.241824	-0.126902	9.49458	NA	NA
OMA1	CGC_MD	mean MD of cingulum (cingulate gyrus)	DTI parameters	1	58480975	Mask_int1.0.01	0.00888295	-0.238661	-0.30931	-0.168012	10.4479	NA	NA	Yes
AMPD3	SCC_MD	mean MD of splenium of corpus callosum	DTI parameters	11	10461526	Mask_plof_Alpha.0.01	0.0122797	-0.190816	-0.249547	-0.132085	9.718	NA	NA
LPAR3	UNC_MD	mean MD of uncinate fasciculus	DTI parameters	1	84814013	Mask_Alpha.singleton	0.000144855	1.69998	1.167	2.23296	9.39106	NA	NA
MYCBP2	EC_MO	mean MO of external capsule	DTI parameters	13	77051119	Mask_plof.singleton	9.07e-05	-2.85312	-3.55736	-2.14888	14.6966	NA	NA	Yes
PIGX	PLIC_MO	mean MO of posterior limb of internal capsule	DTI parameters	3	196712645	Mask_Alpha.0.0001	0.000116698	-1.94556	-2.56016	-1.33096	9.26086	NA	NA
WIPF3	UNC_MO	mean MO of uncinate fasciculus	DTI parameters	7	29834738	Mask_Alpha.singleton	6.49e-05	-2.8361	-3.67567	-1.99653	10.4475	NA	NA
HTRA1	ALIC_RD	mean RD of anterior limb of internal capsule	DTI parameters	10	122461685	Mask_Alpha.singleton	0.000182715	1.66626	1.18769	2.14483	11.0537	NA	NA
GLUL	Visual2_Somatomotor_Mean_Resting	Visual2<=>Somatomotor	resting fMRI (parcellation-based)	1	182384572	Mask_int5.singleton	7.65e-05	2.47516	1.68341	3.26691	9.04883	NA	NA
PLCE1	Cingulo-Opercular_Mean_Resting	Cingulo-Opercular	resting fMRI (parcellation-based)	10	94031364	Mask_plof_int5.0.01	0.0081241	0.246506	0.17528	0.317732	10.9304	NA	NA	Yes
PLCE1	Dorsal-Attention_Mean_Resting	Dorsal-Attention	resting fMRI (parcellation-based)	10	94031364	Mask_plof_int5.0.01	0.00812306	0.253908	0.182333	0.325483	11.4465	NA	NA
PLCE1	Language_Mean_Resting	Language	resting fMRI (parcellation-based)	10	94031364	Mask_plof_int5.0.01	0.00812451	0.238136	0.166148	0.310124	10.048	NA	NA
PLCE1	Frontoparietal_Mean_Resting	Frontoparietal	resting fMRI (parcellation-based)	10	94031364	Mask_plof_int5.0.01	0.00812286	0.245821	0.173849	0.317793	10.6643	NA	NA
PLCE1	Default_Mean_Resting	Default	resting fMRI (parcellation-based)	10	94031364	Mask_plof_int5.0.01	0.00812348	0.238039	0.165407	0.310671	9.87583	NA	NA
TTN	LVESV	left ventricular end-systolic volume	left ventricle	2	178527055	Mask_plof.0.0001	0.00388208	0.397157	0.322802	0.471512	24.9217	7.33868	mL	Yes
TTN	LVEF	left ventricular ejection fraction	left ventricle	2	178527055	Mask_plof.0.0001	0.0039164	-0.564801	-0.658201	-0.471401	31.6796	-3.47834	%	Yes
ANO1	AAo_max_area	ascending aorta maximum area	ascending aorta	11	70078629	Mask_lof_int1.0.01	0.0124346	0.172661	0.125602	0.21972	12.1927	32.785	mm2	Yes
COL21A1	AAo_max_area	ascending aorta maximum area	ascending aorta	6	56057667	Mask_plof_Alpha.0.01	0.00543298	-0.322087	-0.392759	-0.251415	18.381	-61.1582	mm2
GEM	AAo_max_area	ascending aorta maximum area	ascending aorta	8	94250318	Mask_plof.0.001	0.00154783	-0.458489	-0.590689	-0.326289	10.9731	-87.0584	mm2
ANO1	AAo_min_area	ascending aorta minimum area	ascending aorta	11	70078629	Mask_lof_int1.0.01	0.0124234	0.175656	0.128926	0.222386	12.7601	32.4292	mm2
COL21A1	AAo_min_area	ascending aorta minimum area	ascending aorta	6	56057667	Mask_plof_Alpha.0.01	0.00543264	-0.297623	-0.367775	-0.227471	16.0388	-54.9464	mm2
GEM	AAo_min_area	ascending aorta minimum area	ascending aorta	8	94250318	Mask_plof.0.001	0.00154773	-0.474934	-0.606215	-0.343653	11.8746	-87.6811	mm2
PLCE1	DAo_max_area	descending aorta maximum area	descending aorta	10	94031364	Mask_plof_int5.0.01	0.00811125	0.167341	0.115907	0.218775	9.74301	16.4875	mm2
PLCE1	DAo_min_area	descending aorta minimum area	descending aorta	10	94031364	Mask_plof_int5.0.01	0.00811007	0.177022	0.126472	0.227572	11.1734	16.4969	mm2
TAGLN	DAo_min_area	descending aorta minimum area	descending aorta	11	117203042	Mask_Alpha.0.001	0.000456906	0.668334	0.457799	0.878869	9.30883	62.2828	mm2
GOLM1	DAo_aortic_distensibility	descending aorta distensibility	descending aorta	9	86027888	Mask_Alpha.singleton	5.67e-05	2.50493	1.76666	3.2432	10.5337	2.85373	mmHg
TTN	Ecc_AHA_9	regional peak circumferential strain	left ventricle	2	178527055	Mask_plof.singleton	0.00202255	0.451811	0.319196	0.584426	10.6146	3.13374	%
TTN	Ecc_AHA_13	regional peak circumferential strain	left ventricle	2	178527055	Mask_plof.0.0001	0.00392253	0.339157	0.251623	0.426691	13.509	1.95288	%
TTN	Ecc_AHA_14	regional peak circumferential strain	left ventricle	2	178527055	Mask_plof.singleton	0.00202289	0.596725	0.46623	0.72722	18.4989	3.75454	%	Yes
TTN	Ecc_AHA_15	regional peak circumferential strain	left ventricle	2	178527055	Mask_plof.0.0001	0.00392293	0.322339	0.227865	0.416813	10.6437	1.85473	%
TTN	Ecc_AHA_16	regional peak circumferential strain	left ventricle	2	178527055	Mask_plof.0.0001	0.00392261	0.359784	0.264275	0.455293	12.8115	2.12361	%
TTN	Ecc_global	global peak circumferential strain	left ventricle	2	178527055	Mask_plof.0.0001	0.00391343	0.416698	0.331234	0.502162	20.9141	1.50332	%	Yes
PLCE1	Net25_Node3	Attention;Salience;Central_executive	resting fMRI (ICA-based)	10	94031364	Mask_plof_int5.0.01	0.00815204	0.23427	0.159913	0.308627	9.17998	NA	NA
PLCE1	Net25_Node5	Central_executive;Attention;Default_mode	resting fMRI (ICA-based)	10	94031364	Mask_plof_int5.0.01	0.00814307	0.233325	0.15892	0.30773	9.10077	NA	NA
PLCE1	Net25_Node9	Default_mode;Central_executive	resting fMRI (ICA-based)	10	94031083	Mask_lof_int1.0.01	0.0211752	0.166639	0.119913	0.213365	11.5606	NA	NA
PLCE1	Net100_Node4	Attention;Visual	resting fMRI (ICA-based)	10	94031364	Mask_plof_int5.0.01	0.00815183	0.24615	0.173808	0.318492	10.5894	NA	NA
PLCE1	Net100_Node9	Default_mode	resting fMRI (ICA-based)	10	94031364	Mask_plof_int5.0.01	0.00816425	0.241076	0.167761	0.314391	9.93676	NA	NA
PLCE1	Net100_Node12	Central_executive;Default_mode	resting fMRI (ICA-based)	10	94031364	Mask_plof_int5.0.01	0.00815224	0.255424	0.18228	0.328568	11.115	NA	NA	Yes
PLCE1	Net100_Node15	Salience;Default_mode	resting fMRI (ICA-based)	10	94031364	Mask_plof_int5.0.01	0.00815245	0.221101	0.151095	0.291107	9.22152	NA	NA
KCNA5	Net100_Node17	Subcortical-cerebellum	resting fMRI (ICA-based)	12	5044316	Mask_plof_Alpha.0.001	0.00131909	0.58696	0.413941	0.759979	10.5307	NA	NA	Yes
PLCE1	Net100_Node18	Attention;Central_executive;Salience	resting fMRI (ICA-based)	10	94031364	Mask_plof_int5.0.01	0.00815245	0.246324	0.174498	0.31815	10.7457	NA	NA
PLCE1	Net100_Node27	Attention;Salience;Motor	resting fMRI (ICA-based)	10	94031083	Mask_lof_int1.0.01	0.0211441	0.154453	0.108453	0.200453	10.3304	NA	NA
PLCE1	Net100_Node34	Attention	resting fMRI (ICA-based)	10	94031364	Mask_plof_int5.0.01	0.0081539	0.253994	0.180784	0.327204	10.9803	NA	NA
PLCE1	Net100_Node40	Central_executive	resting fMRI (ICA-based)	10	94031364	Mask_plof_int5.0.01	0.00815266	0.225733	0.153842	0.297624	9.12242	NA	NA
OMA1	left.lateral.orbitofrontal	NA	Regional brain volume	1	58480975	Mask_lof_int1.0.01	0.00966	-0.146714	-0.191715	-0.101713	9.78017	-171.022	mm3
OMA1	left.precentral	NA	Regional brain volume	1	58480975	Mask_lof_int1.0.01	0.00966023	-0.169043	-0.218422	-0.119664	10.7104	-282.839	mm3
OMA1	left.superior.frontal	NA	Regional brain volume	1	58480975	Mask_lof_int1.0.01	0.00966047	-0.158943	-0.203725	-0.114161	11.4576	-456.953	mm3
TTK	left.superior.frontal	NA	Regional brain volume	6	80005856	Mask_int5.0.01	0.00932905	-0.155899	-0.201736	-0.110062	10.581	-448.202	mm3
RBL1	left.insula	NA	Regional brain volume	20	36998790	Mask_plof.0.001	0.00127664	0.419735	0.29048	0.54899	9.70876	289.236	mm3
OMA1	right.lateral.orbitofrontal	NA	Regional brain volume	1	58480975	Mask_lof_int1.0.01	0.00966071	-0.14292	-0.188236	-0.097604	9.19737	-173.692	mm3	Yes
OMA1	right.precentral	NA	Regional brain volume	1	58480975	Mask_lof_int1.0.01	0.00965905	-0.181333	-0.230275	-0.132391	12.4182	-288.591	mm3	Yes
TTK	right.rostral.middle.frontal	NA	Regional brain volume	6	80005856	Mask_int5.0.01	0.00932813	-0.152378	-0.200479	-0.104277	9.27316	-252.352	mm3
OMA1	right.superior.frontal	NA	Regional brain volume	1	58480975	Mask_lof_int1.0.01	0.00965976	-0.163978	-0.205901	-0.122055	13.7523	-524.832	mm3	Yes
PRKRA	right.superior.frontal	NA	Regional brain volume	2	178432177	Mask_plof_Alpha.0.01	0.00558474	-0.189588	-0.244791	-0.134385	10.7743	-606.8	mm3
TTK	right.superior.frontal	NA	Regional brain volume	6	80005856	Mask_int5.0.01	0.00932836	-0.141871	-0.184809	-0.0989331	10.0261	-454.076	mm3
OMA1	right.superior.parietal	NA	Regional brain volume	1	58480975	Mask_lof_int1.0.01	0.00965952	-0.169254	-0.220915	-0.117593	9.86976	-235.357	mm3	Yes
RBL1	right.insula	NA	Regional brain volume	20	36998790	Mask_plof.0.001	0.0012767	0.413978	0.2854	0.542556	9.55585	296.441	mm3
COL21A1	CSF	NA	Regional brain volume	6	56057667	Mask_plof_int5.0.01	0.0050689	-0.277352	-0.364287	-0.190417	9.3952	-73.6539	mm3
SCUBE2	left.cerebellum.exterior	NA	Regional brain volume	11	9021068	Mask_lof_int1.0.01	0.0109998	-0.140793	-0.184123	-0.0974629	9.71969	-770.177	mm3
PTEN	total.brain.volume	NA	Regional brain volume	10	87894082	Mask_plof_int5.0.0001	8.59e-05	2.77068	2.22029	3.32107	22.2361	386703	mm3	Yes
